# Algorithmic implementation of pancreatic cancer staging guidelines: comparison with a retrieval-augmented large language model

**DOI:** 10.64898/2026.06.30.26356912

**Authors:** Atsushi Komaba, Akitomo Amakawa, Ryota Tozuka, Junichi Sato, Koudai Fujihara, Mizuki Emoto, Shin Sawada, Shigeki Kasai, Kasane Sakamoto, Karen Shimura, Yuki Johno, Kazunori Nakamoto, Shintaro Ichikawa, Hisashi Johno

**Author notes:** **Corresponding Author** Hisashi Johno, MD, PhD, Department of Diagnostic Radiology, Faculty of Medicine, University of Yamanashi, 1110 Shimokato, Chuo, Yamanashi 409-3898, Japan. **Author contributions Atsushi Komaba:** Methodology, Software, Validation, Formal analysis, Investigation, Resources, Data curation, Writing – review & editing, Visualization. **Akitomo Amakawa:** Methodology, Validation, Formal analysis, Data curation, Writing – review & editing, Visualization. **Ryota Tozuka:** Investigation, Writing – review & editing, Project administration. **Junichi Sato:** Investigation, Data curation, Writing – review & editing. **Koudai Fujihara:** Investigation. **Mizuki Emoto:** Investigation. **Shin Sawada:** Investigation. **Shigeki Kasai:** Investigation. **Kasane Sakamoto:** Investigation. **Karen Shimura:** Investigation. **Yuki Johno:** Validation, Writing – review & editing. **Kazunori Nakamoto:** Methodology, Resources, Writing – review & editing, Supervision, Funding acquisition. **Shintaro Ichikawa:** Supervision, Writing – review & editing. **Hisashi Johno:** Conceptualization, Methodology, Validation, Formal analysis, Writing – original draft, Writing – review & editing, Visualization, Supervision, Project administration.

## Abstract

**Purpose:** To implement a comprehensive knowledge-based algorithm (KBA) for pancreatic cancer staging based on the current Japanese guidelines and to evaluate its performance as a clinical decision support system in comparison with a retrieval-augmented large language model (LLM) system.

**Materials and methods:** A KBA covering TNM classification, stage classification, and resectability classification was implemented as a web application. The correctness of the system outputs was exhaustively verified for all possible inputs. Subsequently, six non-board-certified radiologists performed pancreatic cancer staging for 12 simulated cases with imaging findings under three conditions: unassisted, LLM-assisted, and KBA-assisted. Staging accuracy and staging time were compared among the three conditions using pairwise proportion *z*-tests and Welch’s *t*-tests, respectively.

**Results:** In the comparative experiment, staging accuracy was 81.9%, 80.6%, and 98.6% in the unassisted, LLM-assisted, and KBA-assisted conditions, respectively. Mean staging time was 229.2, 401.9, and 196.2 s, respectively. The KBA-assisted condition showed higher accuracy than both the unassisted and LLM-assisted conditions (both *p*<0.001). Staging time was longer in the LLM-assisted condition than in the other two conditions (both *p*<0.001).

**Conclusion:** A comprehensive KBA for pancreatic cancer staging based on the current Japanese guidelines was implemented and exhaustively verified. In a preliminary comparative experiment, KBA assistance improved staging accuracy without increasing staging time, whereas LLM assistance increased staging time without improving staging accuracy. These findings suggest that verified KBA systems may be feasible and useful for clinical tasks governed by explicit guideline-based rules.

**Secondary Abstract:** A comprehensive knowledge-based algorithm (KBA) for pancreatic cancer staging was implemented and exhaustively verified. In a preliminary comparative experiment involving six radiologists and 12 simulated cases, KBA assistance improved staging accuracy without increasing staging time, whereas retrieval-augmented large language model (LLM) assistance increased staging time without improving staging accuracy.
