## Supplementary Material 2 for "Algorithmic implementation of pancreatic cancer staging guidelines: comparison with a retrieval-augmented large language model"

name	date	case	condition	t	n	m	stage	resectability	time	comment
Radiologist_1	2025-10-14	1	LLM-assisted	4	1b	0	III	BR-PV	06:35.85
Radiologist_1	2025-10-14	2	LLM-assisted	3	1a	0	IIB	R	02:44.88
Radiologist_1	2025-10-14	3	LLM-assisted	4	1a	0	III	UR-LA	04:07.47
Radiologist_1	2025-10-14	4	LLM-assisted	4	1a	0	III	UR-LA	03:43.25
Radiologist_1	2025-10-14	5	KBA-assisted	3	1a	1	IV	UR-M	04:44.81
Radiologist_1	2025-10-14	6	KBA-assisted	3	0	0	IIA	R	01:11.62
Radiologist_1	2025-10-14	7	KBA-assisted	3	1b	0	IIB	BR-A	03:32.11
Radiologist_1	2025-10-14	8	KBA-assisted	4	1a	0	III	BR-A	02:54.28
Radiologist_1	2025-10-14	9	Unassisted	3	1a	0	IIB	BR-PV	02:37.78
Radiologist_1	2025-10-14	10	Unassisted	3	1b	0	IIB	UR-LA	04:12.85
Radiologist_1	2025-10-14	11	Unassisted	4	0	0	III	UR-LA	02:08.38
Radiologist_1	2025-10-14	12	Unassisted	3	1a	0	IIB	R	01:26.53
Radiologist_2	2025-10-15	1	Unassisted	3	1b	0	IIB	BR-PV	04:00.09
Radiologist_2	2025-10-15	2	Unassisted	3	1b	1	IV	UR-M	03:12.66
Radiologist_2	2025-10-15	3	Unassisted	4	1a	0	III	UR-LA	03:50.88
Radiologist_2	2025-10-15	4	Unassisted	4	1a	0	III	UR-LA	02:21.60
Radiologist_2	2025-10-15	5	KBA-assisted	3	1a	1	IV	UR-M	04:59.75
Radiologist_2	2025-10-15	6	KBA-assisted	3	0	0	IIA	R	01:08.85
Radiologist_2	2025-10-15	7	KBA-assisted	3	1b	0	IIB	BR-A	02:12.72
Radiologist_2	2025-10-15	8	KBA-assisted	4	1a	0	III	BR-A	03:08.72
Radiologist_2	2025-10-15	9	LLM-assisted	3	1a	0	IIB	BR-PV	10:46.25
Radiologist_2	2025-10-15	10	LLM-assisted	3	1b	0	IIB	UR-LA	07:54.46
Radiologist_2	2025-10-15	11	LLM-assisted	4	0	0	III	UR-LA	04:06.44
Radiologist_2	2025-10-15	12	LLM-assisted	3	1a	0	IIB	R	03:51.94
Radiologist_3	2025-10-15	1	LLM-assisted	3	1a	0	IIB	BR-PV	19:54.87
Radiologist_3	2025-10-15	2	LLM-assisted	3	1a	1	IV	UR-M	13:12.50
Radiologist_3	2025-10-15	3	LLM-assisted	4	1a	0	III	UR-LA	16:14.81
Radiologist_3	2025-10-15	4	LLM-assisted	4	1a	0	IIB	UR-LA	11:08.19
Radiologist_3	2025-10-15	5	Unassisted	4	1a	1	IV	UR-M	06:25.66
Radiologist_3	2025-10-15	6	Unassisted	3	0	0	IIA	R	03:14.34
Radiologist_3	2025-10-15	7	Unassisted	3	1a	0	IIA	UR-LA	04:20.97
Radiologist_3	2025-10-15	8	Unassisted	3	1a	0	IIB	UR-LA	04:56.34
Radiologist_3	2025-10-15	9	KBA-assisted	3	1a	0	IIB	BR-PV	05:52.69
Radiologist_3	2025-10-15	10	KBA-assisted	3	1b	0	IIB	UR-LA	09:34.84
Radiologist_3	2025-10-15	11	KBA-assisted	4	0	0	III	UR-LA	05:12.78
Radiologist_3	2025-10-15	12	KBA-assisted	3	1a	0	IIB	R	02:38.41
Radiologist_4	2025-10-16	1	KBA-assisted	3	1b	0	IIB	UR-LA	06:04.81
Radiologist_4	2025-10-16	2	KBA-assisted	3	1a	1	IV	UR-M	03:55.34	The stopwatch was not reset after case 1. It was restarted from 06:04.81 and stopped at 10:00.15, so the time for case 2 was exactly 03:55.34
Radiologist_4	2025-10-16	3	KBA-assisted	4	1b	0	III	UR-LA	02:25.90
Radiologist_4	2025-10-16	4	KBA-assisted	4	1a	0	III	UR-LA	03:06.19
Radiologist_4	2025-10-16	5	Unassisted	3	1b	0	IIB	BR-PV	07:38.44
Radiologist_4	2025-10-16	6	Unassisted	3	0	0	IIA	R	02:19.06
Radiologist_4	2025-10-16	7	Unassisted	3	1b	0	IIB	BR-A	04:20.00
Radiologist_4	2025-10-16	8	Unassisted	4	1a	0	III	BR-A	04:58.84
Radiologist_4	2025-10-16	9	LLM-assisted	3	1a	0	IIB	BR-PV	08:40.50
Radiologist_4	2025-10-16	10	LLM-assisted	3	1b	0	IIB	UR-LA	05:40.57
Radiologist_4	2025-10-16	11	LLM-assisted	4	0	0	III	UR-LA	07:34.75
Radiologist_4	2025-10-16	12	LLM-assisted	3	1a	0	IIB	R	03:13.29
Radiologist_5	2025-10-17	1	KBA-assisted	3	1b	0	IIB	BR-PV	08:55.75
Radiologist_5	2025-10-17	2	KBA-assisted	3	1a	1	IV	UR-M	04:32.06
Radiologist_5	2025-10-17	3	KBA-assisted	4	1b	0	III	UR-LA	03:26.25
Radiologist_5	2025-10-17	4	KBA-assisted	4	1a	0	III	UR-LA	03:34.56
Radiologist_5	2025-10-17	5	LLM-assisted	3	1a	1	IV	UR-M	11:31.12
Radiologist_5	2025-10-17	6	LLM-assisted	3	0	0	IIA	R	11:46.25
Radiologist_5	2025-10-17	7	LLM-assisted	3	1b	0	IIB	BR-A	07:58.78
Radiologist_5	2025-10-17	8	LLM-assisted	3	1a	0	IB	BR-PV	07:07.72
Radiologist_5	2025-10-17	9	Unassisted	3	1a	0	IIB	BR-PV	11:11.37
Radiologist_5	2025-10-17	10	Unassisted	3	1b	0	III	R	08:22.19
Radiologist_5	2025-10-17	11	Unassisted	4	0	0	III	UR-LA	06:42.44
Radiologist_5	2025-10-17	12	Unassisted	3	1a	0	IIB	R	02:15.78
Radiologist_6	2025-10-24	1	Unassisted	3	1b	0	IIB	BR-PV	09:58.66
Radiologist_6	2025-10-24	2	Unassisted	2	1a	1	IV	UR-M	07:17.88
Radiologist_6	2025-10-24	3	Unassisted	4	1a	0	III	UR-LA	06:26.60
Radiologist_6	2025-10-24	4	Unassisted	4	1a	0	III	UR-LA	04:27.78
Radiologist_6	2025-10-24	5	LLM-assisted	3	1a	1	IV	UR-M	12:57.57
Radiologist_6	2025-10-24	6	LLM-assisted	3	0	0	IIA	R	03:03.31
Radiologist_6	2025-10-24	7	LLM-assisted	3	1a	0	IIB	BR-A	10:10.04
Radiologist_6	2025-10-24	8	LLM-assisted	4	1a	0	III	BR-A	08:04.37
Radiologist_6	2025-10-24	9	KBA-assisted	3	1a	0	IIB	BR-PV	04:06.41
Radiologist_6	2025-10-24	10	KBA-assisted	3	1b	0	IIB	UR-LA	04:55.38
Radiologist_6	2025-10-24	11	KBA-assisted	4	0	0	III	UR-LA	02:51.72
Radiologist_6	2025-10-24	12	KBA-assisted	3	1a	0	IIB	R	02:07.09
Radiologist_3	2025-11-10	1	Unassisted	3	1b	0	IIB	UR-LA	06:38.19
Radiologist_3	2025-11-10	2	Unassisted	3	1a	1	IV	UR-M	03:07.88
Radiologist_3	2025-11-10	3	Unassisted	4	1b	0	III	UR-LA	03:03.97
Radiologist_3	2025-11-10	4	Unassisted	4	1a	0	III	UR-LA	02:40.88
Radiologist_3	2025-11-10	5	KBA-assisted	3	1a	1	IV	UR-M	05:37.81
Radiologist_3	2025-11-10	6	KBA-assisted	3	0	0	IIA	R	01:17.32
Radiologist_3	2025-11-10	7	KBA-assisted	3	1b	0	IIB	BR-A	03:07.81
Radiologist_3	2025-11-10	8	KBA-assisted	4	1a	0	III	BR-A	06:07.87
Radiologist_3	2025-11-10	9	LLM-assisted	3	1a	0	IIB	R	08:09.91
Radiologist_3	2025-11-10	10	LLM-assisted	3	1b	0	IIB	UR-LA	08:20.69
Radiologist_3	2025-11-10	11	LLM-assisted	4	0	0	III	UR-LA	05:36.13
Radiologist_3	2025-11-10	12	LLM-assisted	3	1a	0	IIB	R	05:55.66
Radiologist_1	2025-11-11	1	KBA-assisted	3	1b	0	IIB	BR-PV	06:00.25
Radiologist_1	2025-11-11	2	KBA-assisted	3	1a	1	IV	UR-M	01:41.94
Radiologist_1	2025-11-11	3	KBA-assisted	4	1b	0	III	UR-LA	02:42.18
Radiologist_1	2025-11-11	4	KBA-assisted	4	1a	0	III	UR-LA	02:40.19
Radiologist_1	2025-11-11	5	Unassisted	3	1a	1	IV	BR-PV	05:15.78
Radiologist_1	2025-11-11	6	Unassisted	3	0	0	IIA	R	02:08.25
Radiologist_1	2025-11-11	7	Unassisted	3	1b	0	IIB	BR-A	03:03.06
Radiologist_1	2025-11-11	8	Unassisted	4	1a	0	III	BR-A	04:57.81
Radiologist_1	2025-11-11	9	LLM-assisted	3	1a	0	IIB	BR-PV	03:27.38
Radiologist_1	2025-11-11	10	LLM-assisted	3	1b	0	IIB	UR-LA	02:38.53
Radiologist_1	2025-11-11	11	LLM-assisted	4	0	0	III	UR-LA	03:08.44
Radiologist_1	2025-11-11	12	LLM-assisted	3	1a	0	IIB	R	01:22.82
Radiologist_2	2025-11-12	1	KBA-assisted	3	1b	0	IIB	BR-PV	03:00.88
Radiologist_2	2025-11-12	2	KBA-assisted	3	1a	1	IV	UR-M	01:00.81
Radiologist_2	2025-11-12	3	KBA-assisted	4	1b	0	III	UR-LA	02:22.12
Radiologist_2	2025-11-12	4	KBA-assisted	4	1a	0	III	UR-LA	02:31.39
Radiologist_2	2025-11-12	5	LLM-assisted	3	1a	1	IV	UR-M	11:32.06
Radiologist_2	2025-11-12	6	LLM-assisted	3	0	0	IIA	R	04:55.84
Radiologist_2	2025-11-12	7	LLM-assisted	3	1b	0	IIB	BR-A	13:21.11
Radiologist_2	2025-11-12	8	LLM-assisted	4	1b	0	III	BR-A	10:04.44
Radiologist_2	2025-11-12	9	Unassisted	3	1a	0	IIB	BR-PV	02:49.97
Radiologist_2	2025-11-12	10	Unassisted	3	1b	0	IIB	UR-LA	03:23.84
Radiologist_2	2025-11-12	11	Unassisted	4	0	0	III	UR-LA	03:51.50
Radiologist_2	2025-11-12	12	Unassisted	3	1a	0	IIB	R	01:44.06
Radiologist_4	2025-11-13	1	Unassisted	3	1b	0	IIB	BR-PV	03:02.00
Radiologist_4	2025-11-13	2	Unassisted	3	1a	1	IV	UR-M	02:39.97
Radiologist_4	2025-11-13	3	Unassisted	4	1b	0	III	UR-LA	02:09.59
Radiologist_4	2025-11-13	4	Unassisted	4	1a	0	III	UR-LA	01:53.03
Radiologist_4	2025-11-13	5	LLM-assisted	3	1a	1	IV	UR-M	05:34.37
Radiologist_4	2025-11-13	6	LLM-assisted	3	0	0	IIA	R	05:35.53
Radiologist_4	2025-11-13	7	LLM-assisted	3	1b	0	IIB	BR-A	04:23.66
Radiologist_4	2025-11-13	8	LLM-assisted	4	1a	0	III	BR-A	05:13.19
Radiologist_4	2025-11-13	9	KBA-assisted	3	1a	0	IIB	BR-PV	02:50.00
Radiologist_4	2025-11-13	10	KBA-assisted	3	1b	0	IIB	UR-LA	01:35.81
Radiologist_4	2025-11-13	11	KBA-assisted	4	0	0	III	UR-LA	02:31.28
Radiologist_4	2025-11-13	12	KBA-assisted	3	1a	0	IIB	R	01:25.06	Wasted 25 seconds due to incorrect mouse operation.
Radiologist_5	2025-11-14	1	LLM-assisted	3	1b	0	IIB	BR-PV	07:35.31
Radiologist_5	2025-11-14	2	LLM-assisted	3	1a	1	IV	UR-M	07:18.25
Radiologist_5	2025-11-14	3	LLM-assisted	4	1b	0	III	UR-LA	08:00.50
Radiologist_5	2025-11-14	4	LLM-assisted	4	1a	0	III	UR-LA	07:33.32
Radiologist_5	2025-11-14	5	Unassisted	3	1a	1	IV	UR-M	04:13.88
Radiologist_5	2025-11-14	6	Unassisted	3	0	0	IIA	R	03:55.06
Radiologist_5	2025-11-14	7	Unassisted	3	1b	0	IIB	UR-LA	04:25.78
Radiologist_5	2025-11-14	8	Unassisted	4	1a	0	III	UR-LA	05:19.78
Radiologist_5	2025-11-14	9	KBA-assisted	3	1a	0	IIB	BR-PV	03:49.41
Radiologist_5	2025-11-14	10	KBA-assisted	3	1b	0	IIB	UR-LA	04:37.16
Radiologist_5	2025-11-14	11	KBA-assisted	4	0	0	III	UR-LA	02:42.78
Radiologist_5	2025-11-14	12	KBA-assisted	3	1a	0	IIB	R	01:26.93
Radiologist_6	2025-11-21	1	LLM-assisted	3	1b	0	IIB	BR-PV	15:59.43
Radiologist_6	2025-11-21	2	LLM-assisted	3	1a	1	IV	UR-M	05:37.25
Radiologist_6	2025-11-21	3	LLM-assisted	4	1b	0	III	UR-LA	05:22.28
Radiologist_6	2025-11-21	4	LLM-assisted	4	1a	0	III	UR-LA	04:13.50
Radiologist_6	2025-11-21	5	KBA-assisted	3	1a	1	IV	UR-M	05:54.75
Radiologist_6	2025-11-21	6	KBA-assisted	3	0	0	IIA	R	01:29.03
Radiologist_6	2025-11-21	7	KBA-assisted	3	1b	0	IIB	BR-A	04:57.91
Radiologist_6	2025-11-21	8	KBA-assisted	4	1a	0	III	BR-A	02:52.34
Radiologist_6	2025-11-21	9	Unassisted	3	1a	0	IIB	BR-PV	02:50.50
Radiologist_6	2025-11-21	10	Unassisted	3	1b	0	IIB	UR-LA	03:49.44
Radiologist_6	2025-11-21	11	Unassisted	4	0	0	III	UR-LA	02:02.38
Radiologist_6	2025-11-21	12	Unassisted	3	1a	0	IIB	R	02:51.60
Radiologist_3	2025-12-08	1	KBA-assisted	3	1b	0	IIB	BR-PV	04:38.00
Radiologist_3	2025-12-08	2	KBA-assisted	3	1a	1	IV	UR-M	02:59.59
Radiologist_3	2025-12-08	3	KBA-assisted	4	1b	0	III	UR-LA	03:37.47
Radiologist_3	2025-12-08	4	KBA-assisted	4	1a	0	III	UR-LA	03:46.19
Radiologist_3	2025-12-08	5	LLM-assisted	3	1a	1	IIB	UR-LA	11:02.09
Radiologist_3	2025-12-08	6	LLM-assisted	3	0	0	IIA	R	06:05.94
Radiologist_3	2025-12-08	7	LLM-assisted	3	1b	0	IIB	BR-PV	10:59.13
Radiologist_3	2025-12-08	8	LLM-assisted	3	1a	0	IIB	BR-PV	08:41.75
Radiologist_3	2025-12-08	9	Unassisted	3	1a	0	IIB	BR-PV	01:47.31
Radiologist_3	2025-12-08	10	Unassisted	3	1b	0	IIB	UR-LA	02:51.00
Radiologist_3	2025-12-08	11	Unassisted	4	0	0	III	UR-LA	02:49.97
Radiologist_3	2025-12-08	12	Unassisted	3	1a	0	IIB	R	01:21.78
Radiologist_1	2025-12-09	1	Unassisted	3	1b	0	IIB	BR-PV	03:51.78
Radiologist_1	2025-12-09	2	Unassisted	3	1a	1	IV	UR-M	02:10.47
Radiologist_1	2025-12-09	3	Unassisted	4	1b	0	III	UR-LA	02:07.69
Radiologist_1	2025-12-09	4	Unassisted	4	1a	0	III	UR-LA	03:00.62
Radiologist_1	2025-12-09	5	LLM-assisted	3	1a	1	IV	UR-M	04:58.53
Radiologist_1	2025-12-09	6	LLM-assisted	3	0	0	IIA	R	01:20.44
Radiologist_1	2025-12-09	7	LLM-assisted	3	1b	0	IIB	BR-A	03:09.60
Radiologist_1	2025-12-09	8	LLM-assisted	4	1a	0	III	BR-A	03:14.69
Radiologist_1	2025-12-09	9	KBA-assisted	3	1a	0	IIB	BR-PV	01:47.03
Radiologist_1	2025-12-09	10	KBA-assisted	3	1b	0	IIB	UR-LA	01:59.50
Radiologist_1	2025-12-09	11	KBA-assisted	4	0	0	III	UR-LA	02:00.97
Radiologist_1	2025-12-09	12	KBA-assisted	3	1a	0	IIB	R	00:45.12
Radiologist_2	2025-12-10	1	LLM-assisted	3	1b	0	IIB	BR-PV	08:02.22
Radiologist_2	2025-12-10	2	LLM-assisted	3	1a	1	IV	UR-M	04:54.41
Radiologist_2	2025-12-10	3	LLM-assisted	4	1b	0		UR-LA	07:54.28	Missing value: stage
Radiologist_2	2025-12-10	4	LLM-assisted	4	1a	0	III	UR-LA	05:45.69
Radiologist_2	2025-12-10	5	Unassisted	3	1a	1	IV	UR-M	03:54.81
Radiologist_2	2025-12-10	6	Unassisted	3	0	0	IIA	R	01:38.52
Radiologist_2	2025-12-10	7	Unassisted	3	1b	0	IIB	BR-A	04:34.54
Radiologist_2	2025-12-10	8	Unassisted	4	1a	0	III	BR-A	03:26.42
Radiologist_2	2025-12-10	9	KBA-assisted	3	1a	0	IIB	BR-PV	02:53.72
Radiologist_2	2025-12-10	10	KBA-assisted	3	1b	0	IIB	UR-LA	02:21.28
Radiologist_2	2025-12-10	11	KBA-assisted	4	0	0	III	UR-LA	01:56.59
Radiologist_2	2025-12-10	12	KBA-assisted	3	1a	0	IIB	R	01:27.97
Radiologist_4	2025-12-11	1	LLM-assisted	3	1b	0	IIB	BR-PV	03:55.19
Radiologist_4	2025-12-11	2	LLM-assisted	3	1a	1	IV	UR-M	02:12.81
Radiologist_4	2025-12-11	3	LLM-assisted	4	1b	0	III	UR-LA	04:15.03
Radiologist_4	2025-12-11	4	LLM-assisted	4	1a	0	III	UR-LA	02:19.69
Radiologist_4	2025-12-11	5	KBA-assisted	3	1a	1	IV	UR-M	03:32.16
Radiologist_4	2025-12-11	6	KBA-assisted	3	0	0	IIA	R	01:15.71
Radiologist_4	2025-12-11	7	KBA-assisted	3	1b	0	IIB	BR-A	01:58.78
Radiologist_4	2025-12-11	8	KBA-assisted	4	1a	0	III	BR-A	02:28.65
Radiologist_4	2025-12-11	9	Unassisted	3	1a	0	IIB	BR-PV	01:54.38
Radiologist_4	2025-12-11	10	Unassisted	3	1b	0	IIB	UR-LA	02:09.87
Radiologist_4	2025-12-11	11	Unassisted	4	0	0	III	UR-LA	01:35.81
Radiologist_4	2025-12-11	12	Unassisted	3	1a	0	IIB	R	00:54.75
Radiologist_5	2025-12-12	1	Unassisted	3	1b	0	IIB	BR-PV	07:20.90
Radiologist_5	2025-12-12	2	Unassisted	3	1a	1	IV	UR-M	02:11.22
Radiologist_5	2025-12-12	3	Unassisted	4	1b	0	III	UR-LA	04:35.16
Radiologist_5	2025-12-12	4	Unassisted	4	1a	0	III	UR-LA	03:58.15
Radiologist_5	2025-12-12	5	KBA-assisted	3	1a	1	IV	UR-M	03:55.35
Radiologist_5	2025-12-12	6	KBA-assisted	3	0	0	IIA	R	01:38.69
Radiologist_5	2025-12-12	7	KBA-assisted	3	1b	0	IIB	BR-A	03:16.15
Radiologist_5	2025-12-12	8	KBA-assisted	4	1a	0	III	BR-A	04:28.12
Radiologist_5	2025-12-12	9	LLM-assisted	3	1a	0	IIB	BR-PV	06:19.12
Radiologist_5	2025-12-12	10	LLM-assisted	3	1b	0	IIB	UR-LA	04:04.59
Radiologist_5	2025-12-12	11	LLM-assisted	4	0	0	III	UR-LA	03:02.44
Radiologist_5	2025-12-12	12	LLM-assisted	3	1a	0	IIB	R	02:41.47
Radiologist_6	2025-12-19	1	KBA-assisted	3	1b	0	IIB	BR-PV	03:44.53
Radiologist_6	2025-12-19	2	KBA-assisted	3	1a	1	IV	UR-M	02:01.88
Radiologist_6	2025-12-19	3	KBA-assisted	4	1b	0	III	UR-LA	02:39.34
Radiologist_6	2025-12-19	4	KBA-assisted	4	1a	0	III	UR-LA	02:35.78
Radiologist_6	2025-12-19	5	Unassisted	3	1a	1	IV	UR-M	04:51.25
Radiologist_6	2025-12-19	6	Unassisted	3	0	0	IIA	R	03:46.13
Radiologist_6	2025-12-19	7	Unassisted	3	1b	0	IIB	BR-A	03:38.28
Radiologist_6	2025-12-19	8	Unassisted	4	1a	0	III	BR-A	03:42.75
Radiologist_6	2025-12-19	9	LLM-assisted	3	1a	0	IIB	BR-PV	05:28.19
Radiologist_6	2025-12-19	10	LLM-assisted	3	1b	0	IIB	UR-LA	03:33.72
Radiologist_6	2025-12-19	11	LLM-assisted	4	0	0	III	UR-LA	02:42.20
Radiologist_6	2025-12-19	12	LLM-assisted	3	1a	0	IIB	R	02:22.28
